# Deciphering Risk of Recurrent Bone Stress Injury in Female Runners Using Serum Proteomics Analysis and Predictive Models

**DOI:** 10.1101/2024.12.03.24318372

**Authors:** Genevieve E. Romanowicz, Kristin Popp, Ethan Dinh, Isabella R. Harker, Kelly Leguineche, Julie M. Hughes, Kathryn E. Ackerman, Mary L. Bouxsein, Robert E. Guldberg

**Affiliations:** Knight Campus for Accelerating Scientific Impact, University of Oregon, Eugene, OR; Endocrine Division, Massachusetts General Hospital, Boston, MA; Boston Children’s Hospital, Boston, MA; TRIA Orthopedics, HealthPartners Institute, Bloomington, MN; Military Performance Division, United States Army Research Institute of Environmental Medicine, Natick, Massachusetts, USA; Center for Advanced Orthopaedic Studies, Beth Israel Deaconess Medical Center, Boston, MA

## Abstract

Up to 40% of elite athletes experience bone stress injuries (BSIs), with 20-30% facing reinjury. Early identification of runners at high risk of subsequent BSI could improve prevention strategies. However, the complex etiology and multifactorial risk factors of BSIs makes identifying predictive risk factors challenging. In a study of 30 female recreational athletes with tibial BSIs, 10 experienced additional BSIs over a 1-year period, prompting investigation of systemic biomarkers of subsequent BSIs using aptamer-based proteomic technology. We hypothesized that early proteomic signatures could discriminate runners who experienced subsequent BSIs. 1,500 proteins related to metabolic, immune, and bone healing pathways were examined. Using supervised machine learning and genetic programming methods, we analyzed serum protein signatures over the 1-year monitoring period. Models were also created with clinical metrics, including standard-of-care blood analysis, bone density measures, and health histories. Protein signatures collected within three weeks of BSI diagnosis achieved the greatest separation by sparse partial least squares discriminant analysis (sPLS-DA), clustering single and recurrent BSI individuals with a mean accuracy of 96 ± 0.02%. Genetic programming models independently verified the presence of candidate biomarkers, including fumarylacetoacetase, osteopontin, and trypsin-2, which significantly outperformed clinical metrics. Time-course differential expression analysis highlighted 112 differentially expressed proteins in individuals with additional BSIs. Gene set enrichment analysis mapped these proteins to pathways indicating increased fibrin clot formation and decreased immune signaling in recurrent BSI individuals. These findings provide new insights into biomarkers and dysregulated protein pathways associated with recurrent BSI and may lead to new preventative or therapeutic intervention strategies.

**One Sentence Summary:** Our study identified candidate serum biomarkers to predict subsequent bone stress injuries in female runners, offering new insights for clinical monitoring and interventions.
