## Supplementary material for "Deciphering Risk of Recurrent Bone Stress Injury in Female Runners Using Serum Proteomics Analysis and Predictive Models": Data Table S1

### Sheet: Clinic Only Features
Clinic Features		Inclusion Statistics		Missing Values
Feature Names	Units	Used in Genetic Programming (GP)	Used in sPLS-DA	Enrollment
				Single BSI	Additional BSI
HR-pQCT
Compressive Stiffness	kN/mm	TRUE	TRUE	0	0
Failure Load	kN	TRUE	TRUE	0	0
Cortical Area	mm^2	TRUE	TRUE	0	0
Cortical Bone Mineral Density	mg HA/cm^3	TRUE	TRUE	0	0
Cortical Bone Volume	mm^3	TRUE	TRUE	0	0
Cortical Perimeter	mm	TRUE	TRUE	0	0
Endocortical Perimeter	mm	TRUE	TRUE	0	0
Cortical Pore Diameter	mm	TRUE	TRUE	0	0
Cortical Pore Diameter Distribtion	µm	TRUE	TRUE	0	0
Cortical Pore Volume	mm^3	TRUE	TRUE	0	0
Cortical Porosity	%	TRUE	TRUE	0	0
Cortical Tissue Mineral Density	mg HA/cm^3	TRUE	TRUE	0	0
Cortical Total Volume	mm^3	TRUE	TRUE	0	0
Inner Trabecular Bone Density	mg HA/cm^3	TRUE	TRUE	0	0
Cortical von Mises Stress	MPa	TRUE	TRUE	0	0
Apparent Cortical Thickness	mm	TRUE	TRUE	0	0
Inhomogeneity of Network	mm	TRUE	TRUE	0	0
Apparent Modulus	MPa	TRUE	TRUE	0	0
Load Carried by Cortical Bone (Distal)	kN	TRUE	TRUE	0	0
Load Carried by Cortical Bone (Proximal)	kN	TRUE	TRUE	0	0
Load Carried by Trabecular Bone (Distal)	kN	TRUE	TRUE	0	0
Load Carried by Trabecular Bone (Proximal)	kN	TRUE	TRUE	0	0
Meta Trabecular Density	mg HA/cm^3	TRUE	TRUE	0	0
Ratio of Meta to Inner Bone Density		TRUE	TRUE	0	0
Total Area	mm^2	TRUE	TRUE	0	0
Total Density	mg HA/cm^3	TRUE	TRUE	0	0
Trabecular Area	mm^3	TRUE	TRUE	0	0
Trabecular Bone Density	mg HA/cm^3	TRUE	TRUE	0	0
Trabecular BV/TV		TRUE	TRUE	0	0
Trabecular Number		TRUE	TRUE	0	0
Trabecular Separation	mm	TRUE	TRUE	0	0
Trabecular Thickness	mm	TRUE	TRUE	0	0
Trabecular von Mises Stress	MPa	TRUE	TRUE	0	0
Clinical History
days since last period	days	TRUE	TRUE	3	2
History of Anorexia Nervosa	Yes/No	TRUE	TRUE	1	0
Contraceptive use	(Hormonal IUD, Oral contraceptive, Prior history but not currently, or Never)	TRUE	TRUE	0	0
Age at Onset of Menses	years	TRUE	TRUE	0	0
Height	cm	TRUE	TRUE	0	0
Injured Leg	L or R	TRUE	TRUE	0	0
Age	years	TRUE	TRUE	0	0
BMI	(kg/m^2)	TRUE	TRUE	0	0
Num Prior Fx	#	TRUE	TRUE	0	0
Robustness (average) (Total Area/Bone Length)	mm	TRUE	TRUE	0	0
Robustness (injured) (Total Area/Bone Length)	mm	TRUE	TRUE	0	1
Robustness (uninjured) (Total Area/Bone Length)	mm	TRUE	TRUE	2	1
SFX Grade	2,3, or 4	TRUE	TRUE	0	0
Tibia Length	mm	TRUE	TRUE	0	0
Clinical Laboratory Values
Dickkopf-1 (DKK1)	pg/mL	TRUE	TRUE	0	0
Ferritin	ng/mL	TRUE	TRUE	0	0
Iron	ug/mL	TRUE	TRUE	0	0
Serum 25(OH)D	ng/mL	TRUE	TRUE	0	0
Bone Alkaline Phosphatase, Serum (BAP)	U/L	TRUE	TRUE	0	0
Osteocalcin	ng/mL	TRUE	TRUE	0	0
Procollagen type 1 N-terminal propeptide (P1NP)	ng/mL	TRUE	TRUE	0	0
C-terminal telopeptide (CTX), serum	pg/mL	TRUE	TRUE	0	0
Tartrate-resistant acid phosphatase (TRAP) 5b, (TRAP5b)	U/L	TRUE	TRUE	0	0
Red Blood Cell Count (RBC)	million cells/mcl	TRUE	TRUE	0	0
White Blood Cell Count (WBC)	cells/mcl	TRUE	TRUE	0	0
Red cell distribution width (RDW)	%	TRUE	TRUE	0	0
Lab Basophils	%	TRUE	TRUE	0	0
Lab Basophils Absolute	x10E3/uL	TRUE	TRUE	0	0
Lab Eosinophils	%	TRUE	TRUE	0	0
Lab Eosinophils Absolute	x10E3/uL	TRUE	TRUE	0	0
Lab Lymphocytes	%	TRUE	TRUE	0	0
Lab Lymphocytes Absolute	x10E3/uL	TRUE	TRUE	0	0
Lab Immature Granulocytes	%	TRUE	TRUE	0	0
Lab Immature Granulocytes Absolute	x10E3/uL	TRUE	TRUE	0	0
Lab Monocytes	%	TRUE	TRUE	0	0
Lab Monocytes Absolute	x10E3/uL	TRUE	TRUE	0	0
Lab Neutrophils	%	TRUE	TRUE	0	0
Lab Neutrophils Absolute	x10E3/uL	TRUE	TRUE	0	0
Lab Hemaglobin	g/dL	TRUE	TRUE	0	0
Lab Hematocrit	%	TRUE	TRUE	0	0
Serum iPTH	pg/mL	TRUE	TRUE	0	0
Mean corpuscular hemoglobin (MCH)	pg	TRUE	TRUE	0	0
Mean corpuscular hemoglobin concentration (MCHC)	g/dL	TRUE	TRUE	0	0
Mean corpuscular volume (MCV)	fL	TRUE	TRUE	0	0
Platelets per microliter of blood	mcL	TRUE	TRUE	0	0
DXA Values
FN Area (DXA)	cm^2	TRUE	TRUE	0	0
FN BMC (DXA)	g	TRUE	TRUE	0	0
FN BMD (DXA)	g/cm^2	TRUE	TRUE	0	0
FN T-score (DXA)	t-score	TRUE	TRUE	0	0
FN Z score (DXA)	z-score	TRUE	TRUE	0	0
PA Area (DXA)	cm^2	TRUE	TRUE	0	0
PA BMC (DXA)	g	TRUE	TRUE	0	0
PA BMD (DXA)	g/cm^2	TRUE	TRUE	0	0
PA T-Score (DXA)	t-score	TRUE	TRUE	0	0
PA z-score (DXA)	z-score	TRUE	TRUE	0	0
T TH z score (DXA)	z-score	TRUE	TRUE	0	0
TH Area (DXA)	cm^2	TRUE	TRUE	0	0
TH BMC (DXA)	g	TRUE	TRUE	0	0
TH BMD (DXA)	g/cm^2	TRUE	TRUE	0	0
TH T-Score (DXA)	t-score	TRUE	TRUE	0	0
