## Supplementary material for "Deciphering Risk of Recurrent Bone Stress Injury in Female Runners Using Serum Proteomics Analysis and Predictive Models": Data Table S3

### Sheet: Proteomic Loadings
Proteomic Features						sPLS-DA Component 1
SomaID	TargetFullName	Target	UniProt	EntrezGeneID	EntrezGeneSymbol	Loading Score
SL008049	Fumarylacetoacetase	FAAA	P16930	2184	FAH	0.8
SL010388	Trypsin-2	Trypsin 2	P07478	5645	PRSS2	-0.48
SL004258	Adiponectin	Adiponectin	Q15848	9370	ADIPOQ	-0.28
SL003201	Vascular endothelial growth factor receptor 2	VEGF sR2	P35968	3791	KDR	0.14
SL001800	Tumor necrosis factor receptor superfamily member 1B	TNF sR-II	P20333	7133	TNFRSF1B	-0.12
SL002688	Osteopontin	Osteopontin	P10451	6696	SPP1	0.11
SL019242	Telomeric repeat-binding factor 1	TERF1	P54274	7013	TERF1	-0.08
SL022070	Hsp70-binding protein 1	HPBP1	Q9NZL4	23640	HSPBP1	-0.06
SL003700	Bcl2-associated agonist of cell death	BAD	Q92934	572	BAD	-0.03

### Sheet: Clinic Loadings
Clinical Features	sPLS-DA Component 1
Name	Loading Score
first menses age	-0.58
Cortical Tissue Mineral Density	0.39
Compressive Stiffness	0.37
Lab P1NP	-0.32
Age	0.31
Failure Load	0.31
Lab TRAP5b	-0.2
Num Prior Fx	-0.2
Lab Osteocalcin	-0.06
Cortical Bone Mineral Density	0.01

### Sheet: Combined Loadings
Proteomic Features						Clinical Features	sPLS-DA Component 1
SomaID	TargetFullName	Target	UniProt	EntrezGeneID	EntrezGeneSymbol	Name	Loading Score
SL008049	Fumarylacetoacetase	FAAA	P16930	2184	FAH	N/A	0.79
SL010388	Trypsin-2	Trypsin 2	P07478	5645	PRSS2	N/A	-0.47
SL004258	Adiponectin	Adiponectin	Q15848	9370	ADIPOQ	N/A	-0.27
N/A	N/A	N/A	N/A	N/A	N/A	First Menses Age	0.17
SL003201	Vascular endothelial growth factor receptor 2	VEGF sR2	P35968	3791	KDR	N/A	0.13
SL001800	Tumor necrosis factor receptor superfamily member 1B	TNF sR-II	P20333	7133	TNFRSF1B	N/A	-0.11
SL002688	Osteopontin	Osteopontin	P10451	6696	SPP1	N/A	0.1
SL019242	Telomeric repeat-binding factor 1	TERF1	P54274	7013	TERF1	N/A	-0.08
SL022070	Hsp70-binding protein 1	HPBP1	Q9NZL4	23640	HSPBP1	N/A	-0.06
SL003700	Bcl2-associated agonist of cell death	BAD	Q92934	572	BAD	N/A	-0.02
