## Supplementary material for "Deciphering Risk of Recurrent Bone Stress Injury in Female Runners Using Serum Proteomics Analysis and Predictive Models": Data Table S4

### Sheet: Proteomic Loadings
Proteomic Features						Feature Stability
SomaID	TargetFullName	Target	UniProt	EntrezGeneID	EntrezGeneSymbol	Frequency (Count)
SL008049	Fumarylacetoacetase	FAAA	P16930	2184	FAH	10
SL004258	Adiponectin	Adiponectin	Q15848	9370	ADIPOQ	10
SL010388	Trypsin-2	Trypsin 2	P07478	5645	PRSS2	10
SL002688	Osteopontin	Osteopontin	P10451	6696	SPP1	10
SL001800	Tumor necrosis factor receptor superfamily member 1B	TNF sR-II	P20333	7133	TNFRSF1B	9
SL003201	Vascular endothelial growth factor receptor 2	VEGF sR2	P35968	3791	KDR	8
SL019242	Telomeric repeat-binding factor 1	TERF1	P54274	7013	TERF1	7
SL022070	Hsp70-binding protein 1	HPBP1	Q9NZL4	23640	HSPBP1	6
SL003700	Bcl2-associated agonist of cell death	BAD	Q92934	572	BAD	4
SL001777	Cystatin-C	Cystatin C	P01034	1471	CST3	3
SL009074	Neurotrimin	NTRI	Q9P121	50863	NTM	3
SL000048	Vitamin K-dependent protein C	Protein C	P04070	5624	PROC	2
SL003080	Macrophage migration inhibitory factor	MIF	P14174	4282	MIF	2
SL003974	Activated Protein C	Activated Protein C	P04070	5624	PROC	1
SL000545	Plasma kallikrein	Prekallikrein	P03952	3818	KLKB1	1
SL018094	Calcium-binding protein 8	CABP8	Q9BXU9	83698	CALN1	1
SL010450	CD48 antigen	CD48	P09326	962	CD48	1
SL015230	Forkhead box protein P1	FOXP1	Q9H334	27086	FOXP1	1
SL004343	Fms-related tyrosine kinase 3 ligand	Flt3 ligand	P49771	2323	FLT3LG	1
SL010974	Serine/threonine-protein kinase WNK1	WNK1	Q9H4A3	65125	WNK1	1
SL003166	CD166 antigen	ALCAM	Q13740	214	ALCAM	1

### Sheet: Clinic Loadings
Clinical Features	Feature Stability
Name	Frequency (Count)
first menses age	10
Compressive Stiffness	10
Cortical Tissue Mineral Density	10
Failure Load	10
Age	10
Lab P1NP	10
Num Prior Fx	10
Lab TRAP5b	10
Lab Basophils Absolute	7
Lab Osteocalcin	5
Cortical Bone Mineral Density	2
Lab 25-OH Vit. D	1
Meta Trabecular Density	1
Trabecular BV/TV	1
Inhomogeneity of Network	1
Cortical Total Volume	1
Apparent Modulus	1

### Sheet: Combined Loadings
Proteomic Features						Clinical Features	Feature Stability
SomaID	TargetFullName	Target	UniProt	EntrezGeneID	EntrezGeneSymbol	Name	Frequency (Count)
SL008049	Fumarylacetoacetase	FAAA	P16930	2184	FAH	N/A	10
SL010388	Trypsin-2	Trypsin 2	P07478	5645	PRSS2	N/A	10
SL004258	Adiponectin	Adiponectin	Q15848	9370	ADIPOQ	N/A	10
N/A	N/A	N/A	N/A	N/A	N/A	First Menses Age	10
SL002688	Osteopontin	Osteopontin	P10451	6696	SPP1	N/A	8
SL001800	Tumor necrosis factor receptor superfamily member 1B	TNF sR-II	P20333	7133	TNFRSF1B	N/A	8
SL003201	Vascular endothelial growth factor receptor 2	VEGF sR2	P35968	3791	KDR	N/A	8
SL022070	Hsp70-binding protein 1	HPBP1	Q9NZL4	23640	HSPBP1	N/A	7
SL013517	Interferon-induced helicase C domain-containing protein 1	IFIH1	Q9BYX4	64135	IFIH1	N/A	5
SL003700	Bcl2-associated agonist of cell death	BAD	Q92934	572	BAD	N/A	5
SL019242	Telomeric repeat-binding factor 1	TERF1	P54274	7013	TERF1	N/A	4
SL009074	Neurotrimin	NTRI	Q9P121	50863	NTM	N/A	3
SL001777	Cystatin-C	Cystatin C	P01034	1471	CST3	N/A	2
SL003080	Macrophage migration inhibitory factor	MIF	P14174	4282	MIF	N/A	2
N/A	N/A	N/A	N/A	N/A	N/A	Num Prior Fx	1
SL000048	Vitamin K-dependent protein C	Protein C	P04070	5624	PROC	N/A	1
SL003166	CD166 antigen	ALCAM	Q13740	214	ALCAM	N/A	1
SL010974	Serine/threonine-protein kinase WNK1	WNK1	Q9H4A3	65125	WNK1	N/A	1
SL018094	Calcium-binding protein 8	CABP8	Q9BXU9	83698	CALN1	N/A	1
N/A	N/A	N/A	N/A	N/A	N/A	Compressive Stiffness	1
N/A	N/A	N/A	N/A	N/A	N/A	Lab P1NP	1
SL010450	CD48 antigen	CD48	P09326	962	CD48	N/A	1
