## Supplementary material for "Deciphering Risk of Recurrent Bone Stress Injury in Female Runners Using Serum Proteomics Analysis and Predictive Models": Data Table S5

### Sheet: supplemental_table_5
Feature Name						Differential Gene Expression Results
SomaId	TargetFullName	Target	UniProt	EntrezGeneID	EntrezGeneSymbol	logFC	AveExpr	t	P.Value	adj.P.Val	B
SL001800	Tumor necrosis factor receptor superfamily member 1B	TNF sR-II	P20333	7133	TNFRSF1B	-1390.67	7991.11	-6.25877	4.20757e-09	4.92645e-06	-4.52787
SL010388	Trypsin-2	Trypsin 2	P07478	5645	PRSS2	-571.287	1787.71	-6.12089	8.39258e-09	4.92645e-06	-4.53027
SL008614	Ephrin-B1	EFNB1	P98172	1947	EFNB1	144.821	1638.26	5.43636	2.27249e-07	8.89301e-05	-4.54203
SL000048	Vitamin K-dependent protein C	Protein C	P04070	5624	PROC	6673.02	66278.7	5.12727	9.33264e-07	0.000244358	-4.5472
SL012817	Complement C1q tumor necrosis factor-related protein 4	C1QT4	Q9BXJ3	114900	C1QTNF4	941.666	4922.57	5.10295	1.04071e-06	0.000244358	-4.5476
SL002823	L-Selectin	sL-Selectin	P14151	6402	SELL	-1229.77	8785.34	-4.80389	3.86778e-06	0.000693463	-4.55248
SL002036	Fibroblast growth factor receptor 4	FGFR4	P22455	2264	FGFR4	352.404	1693.82	4.76779	4.51625e-06	0.000693463	-4.55306
SL002688	Osteopontin	Osteopontin	P10451	6696	SPP1	108.083	1259.17	4.74273	5.027e-06	0.000693463	-4.55346
SL002600	Membrane cofactor protein	CD46	P15529	4179	CD46	-306.742	2581.27	-4.71902	5.56154e-06	0.000693463	-4.55384
SL003201	Vascular endothelial growth factor receptor 2	VEGF sR2	P35968	3791	KDR	1103.77	8404.24	4.70485	5.90684e-06	0.000693463	-4.55407
SL003021	Apolipoprotein C-II	Apo C-II	P02655	344	APOC2	442.034	3012.44	4.67676	6.65326e-06	0.000710084	-4.55452
SL006539	Procollagen C-endopeptidase enhancer 1	PCOC1	Q15113	5118	PCOLCE	-545.895	3818.52	-4.57202	1.03271e-05	0.000973596	-4.55617
SL008049	Fumarylacetoacetase	FAAA	P16930	2184	FAH	769.31	7821.38	4.54537	1.15372e-05	0.000973596	-4.55659
SL006399	Serine/threonine-protein kinase DCLK1	DCAK1	O15075	9201	DCLK1	918.867	5386.97	4.54385	1.16102e-05	0.000973596	-4.55662
SL000252	Alpha-2-macroglobulin	a2-Macroglobulin	P01023	2	A2M	6612.61	33787.9	4.52164	1.27288e-05	0.000996241	-4.55696
SL021961	Pre-miRNA 5'-monophosphate methyltransferase	BN3D2	Q7Z5W3	144233	BCDIN3D	5704.58	20272.6	4.48983	1.45134e-05	0.00106492	-4.55746
SL013754	Ras GTPase-activating protein 1	RASA1	P20936	5921	RASA1	180.716	747.218	4.47426	1.54726e-05	0.00106852	-4.5577
SL004258	Adiponectin	Adiponectin	Q15848	9370	ADIPOQ	-1762.91	6108.17	-4.42121	1.92213e-05	0.00125366	-4.55853
SL019482	Rhophilin-2	RHPN2	Q8IUC4	85415	RHPN2	127.013	1180.98	4.30656	3.0533e-05	0.00187078	-4.56029
SL018882	Cystathionine beta-synthase	CBS	P35520	102724560	CBS	287.78	2358.26	4.29114	3.24732e-05	0.00187078	-4.56052
SL022953	PHD finger protein 6	PHF6	Q8IWS0	84295	PHF6	253.439	909.897	4.28361	3.34637e-05	0.00187078	-4.56064
SL001943	Interleukin-6 receptor subunit alpha	IL-6 sRa	P08887	3570	IL6R	1609.39	9154.17	4.25486	3.75162e-05	0.002002	-4.56108
SL005173	Interleukin-10 receptor subunit alpha	IL-10 Ra	Q13651	3587	IL10RA	86.5538	1578.67	4.18753	4.89316e-05	0.00249764	-4.56209
SL000249	Alpha-1-antitrypsin	a1-Antitrypsin	P01009	5265	SERPINA1	6698.5	45714.6	4.15344	5.59139e-05	0.00266258	-4.5626
SL012813	Chitinase domain-containing protein 1	CHID1	Q9BWS9	66005	CHID1	307.814	1159.85	4.14986	5.66989e-05	0.00266258	-4.56266
SL000055	Cadherin-1	Cadherin E	P12830	999	CDH1	446.436	983.55	4.08231	7.3676e-05	0.00332676	-4.56366
SL003174	Gro-beta	Gro-b	P19875	2920	CXCL2	-3171.46	9197.61	-4.06912	7.75153e-05	0.00337048	-4.56385
SL010459	Low affinity immunoglobulin gamma Fc region receptor II-a	FCG2A	P12318	2212	FCGR2A	-1043.63	2350.01	-3.99932	0.000101222	0.00424408	-4.56488
SL017589	Leucine-rich repeat-containing G-protein coupled receptor 4	LGR4	Q9BXB1	55366	LGR4	201.412	1615.25	3.95521	0.000119613	0.00464365	-4.56552
SL002787	Kit ligand	SCF	P21583	4254	KITLG	911.747	5205.67	3.95385	0.000120229	0.00464365	-4.56554
SL007084	T-cell surface glycoprotein CD3 epsilon chain	CD3E	P07766	916	CD3E	224.009	1101.98	3.94863	0.000122618	0.00464365	-4.56562
SL000044	Keratin, type I cytoskeletal 19	Keratin 19	P08727	3880	KRT19	285.806	3465.44	3.92826	0.000132375	0.00485653	-4.56591
SL009074	Neurotrimin	NTRI	Q9P121	50863	NTM	-1080.9	10747.7	-3.90223	0.000145924	0.00519136	-4.56629
SL010517	Serine/threonine-protein kinase 16	STK16	O75716	8576	STK16	819.401	3666.74	3.84925	0.00017768	0.00613519	-4.56705
SL014599	Type II inositol-3,4-bisphosphate 4-phosphatase	INP4B	O15327	8821	INPP4B	143.073	2096.27	3.83386	0.000188073	0.0063085	-4.56727
SL003166	CD166 antigen	ALCAM	Q13740	214	ALCAM	1106.32	14588.7	3.7839	0.000225926	0.0073677	-4.56798
SL018231	Leukocyte immunoglobulin-like receptor subfamily A member 5	LIRA5	A6NI73	353514	LILRA5	-297.732	2697.65	-3.77542	0.000233027	0.00739388	-4.5681
SL012860	Protein Wnt-16	WNT16	Q9UBV4	51384	WNT16	103.362	856.196	3.71563	0.000289463	0.0087523	-4.56894
SL008847	Cartilage intermediate layer protein 2	CILP2	Q8IUL8	148113	CILP2	502.107	2800.2	3.71231	0.000292948	0.0087523	-4.56898
SL004118	Tartrate-resistant acid phosphatase type 5	TrATPase	P13686	54	ACP5	346.392	3192.35	3.70123	0.000304868	0.0087523	-4.56914
SL000519	C-C motif chemokine 3	MIP-1a	P10147	6348	CCL3	-83.0595	737.157	-3.69417	0.000312711	0.0087523	-4.56924
SL006924	Agouti-related protein	ART	O00253	181	AGRP	298.029	2069.61	3.69381	0.000313115	0.0087523	-4.56924
SL004670	Artemin	Artemin	Q5T4W7	9048	ARTN	174.057	1294.05	3.655	0.000359746	0.00982189	-4.56978
SL008611	N-acylethanolamine-hydrolyzing acid amidase	ASAHL	Q02083	27163	NAAA	2325.9	7616.66	3.63882	0.000381072	0.0101677	-4.57
SL012834	SPARC-related modular calcium-binding protein 2	SMOC2	Q9H3U7	64094	SMOC2	211.769	1438.92	3.61482	0.000414913	0.0102314	-4.57033
SL001777	Cystatin-C	Cystatin C	P01034	1471	CST3	-229.166	2893.94	-3.60394	0.000431163	0.0102314	-4.57048
SL008609	Low affinity immunoglobulin gamma Fc region receptor III-B	FCG3B	O75015	2215	FCGR3B	-479.361	3592.26	-3.60383	0.000431335	0.0102314	-4.57048
SL005188	Interleukin-5 receptor subunit alpha	IL-5 Ra	Q01344	3568	IL5RA	-296.669	2022.9	-3.60227	0.000433705	0.0102314	-4.5705
SL012578	Tapasin	TPSN	O15533	6892	TAPBP	-558.028	2987.82	-3.59828	0.000439861	0.0102314	-4.57056
SL010460	Low affinity immunoglobulin gamma Fc region receptor II-b	FCG2B	P31994	2213	FCGR2B	-547.56	1574.95	-3.59716	0.000441598	0.0102314	-4.57057
SL000535	Platelet-derived growth factor subunit A	PDGF-AA	P04085	5154	PDGFA	1734.68	18609.7	3.59532	0.000444463	0.0102314	-4.5706
SL004363	Stem cell growth factor-alpha	SCGF-alpha	Q9Y240	6320	CLEC11A	-522.354	4792.4	-3.56812	0.000489021	0.0110126	-4.57097
SL000586	Thrombin	Thrombin	P00734	2147	F2	8197.78	57041.9	3.56341	0.000497161	0.0110126	-4.57103
SL003680	Advanced glycosylation end product-specific receptor, soluble	sRAGE	Q15109	177	AGER	1961.83	5069.31	3.50972	0.000599312	0.0130295	-4.57176
SL003198	Tenascin	Tenascin	P24821	3371	TNC	953.761	4848.98	3.50234	0.000614808	0.0131233	-4.57186
SL008612	Peptidyl-prolyl cis-trans isomerase C	PPIC	P45877	5480	PPIC	1204.35	10553.2	3.48173	0.000660096	0.0136203	-4.57213
SL004149	Interleukin-13 receptor subunit alpha-1	IL-13 Ra1	P78552	3597	IL13RA1	910.138	1520.64	3.4812	0.000661292	0.0136203	-4.57214
SL011888	SPARC-related modular calcium-binding protein 1	SMOC1	Q9H4F8	64093	SMOC1	126.179	2597.15	3.43953	0.000762782	0.0154398	-4.5727
SL000545	Plasma kallikrein	Prekallikrein	P03952	3818	KLKB1	5986.82	84596.1	3.42812	0.000793029	0.0157799	-4.57285
SL010614	Endoplasmic reticulum aminopeptidase 2	LRAP	Q6P179	64167	ERAP2	-252.238	1448.63	-3.41121	0.000839886	0.0164338	-4.57307
SL004671	Tumor necrosis factor receptor superfamily member 13C	BAFF Receptor	Q96RJ3	115650	TNFRSF13C	1563.82	3416.46	3.40554	0.000856182	0.016478	-4.57315
SL000358	Coagulation factor VII	Coagulation Factor VII	P08709	2155	F7	14323.6	95724.5	3.39517	0.000886769	0.0167914	-4.57328
SL002541	Tumor necrosis factor ligand superfamily member 11	sRANKL	O14788	8600	TNFSF11	218.923	2391.86	3.35613	0.00101127	0.0188449	-4.57379
SL018675	Microfibrillar-associated protein 3-like	MFA3L	O75121	9848	MFAP3L	941.807	15981.7	3.34862	0.00103702	0.0190228	-4.57389
SL000276	Apolipoprotein E	Apo E	P02649	348	APOE	8307.28	80745.7	3.34139	0.00106238	0.0191882	-4.57398
SL000515	C-C motif chemokine 8	MCP-2	P80075	6355	CCL8	-54.7845	415.456	-3.32142	0.00113549	0.020198	-4.57424
SL021540	Beta-klotho	KLOTB	Q86Z14	152831	KLB	110.055	880.024	3.31316	0.00116706	0.0204497	-4.57435
SL000633	Tumor necrosis factor ligand superfamily member 6, soluble form	Fas ligand, soluble	P48023	356	FASLG	-83.5986	964.019	-3.3037	0.00120427	0.0207914	-4.57447
SL006713	Collectin-11	Collectin Kidney 1	Q9BWP8	78989	COLEC11	428.773	3232.34	3.29629	0.00123416	0.0209986	-4.57457
SL003183	C-X-C motif chemokine 10	IP-10	P02778	3627	CXCL10	-179.158	1108.71	-3.27809	0.00131057	0.0219801	-4.5748
SL008082	Aldehyde dehydrogenase X, mitochondrial	AL1B1	P30837	219	ALDH1B1	533.158	8314.84	3.26513	0.00136767	0.0223902	-4.57497
SL021519	Calsyntenin-2	CSTN2	Q9H4D0	64084	CLSTN2	1960.77	1513.89	3.26391	0.00137316	0.0223902	-4.57498
SL005254	Glutathione S-transferase Mu 1	GST M1-1	P09488	2944	GSTM1	1325.97	1453.26	3.24752	0.00144891	0.0233016	-4.57519
SL013517	Interferon-induced helicase C domain-containing protein 1	IFIH1	Q9BYX4	64135	IFIH1	73.4358	2104.18	3.23613	0.00150387	0.0236116	-4.57534
SL006694	Beta-Ala-His dipeptidase	CNDP1	Q96KN2	84735	CNDP1	-1656.63	10314.1	-3.23123	0.00152807	0.0236116	-4.5754
SL020211	Rab9 effector protein with kelch motifs	RABEK	Q7Z6M1	10244	RABEPK	556.603	1295.08	3.23114	0.00152852	0.0236116	-4.5754
SL003334	Endothelial monocyte-activating polypeptide 2	EMAP-2	Q12904	9255	AIMP1	203.733	2597.07	3.21795	0.0015956	0.0243277	-4.57557
SL018318	Signaling lymphocytic activation molecule	SLAF1	Q13291	6504	SLAMF1	-287.959	1396.23	-3.20531	0.00166238	0.025021	-4.57573
SL010450	CD48 antigen	CD48	P09326	962	CD48	-734.436	7314.8	-3.19766	0.00170405	0.0253235	-4.57582
SL004133	Bone morphogenetic protein receptor type-2	BMP RII	Q13873	659	BMPR2	1939.04	2167	3.19161	0.00173771	0.0255009	-4.5759
SL000582	Baculoviral IAP repeat-containing protein 5	Survivin	O15392	332	BIRC5	108.403	1804.59	3.17699	0.00182159	0.0264019	-4.57608
SL001775	Interleukin-15	IL-15	P40933	3600	IL15	-116.932	1168.14	-3.16677	0.00188247	0.0266447	-4.57621
SL005219	Sialic acid-binding Ig-like lectin 9	Siglec-9	Q9Y336	27180	SIGLEC9	-1403.05	4413.64	-3.16656	0.00188374	0.0266447	-4.57621
SL025876	Transmembrane glycoprotein NMB:Extracellular domain	GPNMB:ECD	Q14956	10457	GPNMB	471.199	4219.14	3.14348	0.00202826	0.0283474	-4.5765
SL017255	Peptidyl-prolyl cis-trans isomerase FKBP7	FKBP7	Q9Y680	51661	FKBP7	-113.126	1129.84	-3.13244	0.00210097	0.0290181	-4.57664
SL025922	Leucine-rich repeat neuronal protein 1:Cytoplasmic domain	LRRN1:CD	Q6UXK5	57633	LRRN1	175.856	1446.81	3.11	0.00225631	0.0305899	-4.57691
SL005729	Eukaryotic translation initiation factor 2 subunit 2	eIF-2-beta	P20042	8894	EIF2S2	-397.111	2556.1	-3.10852	0.00226688	0.0305899	-4.57693
SL003184	Leptin receptor, soluble	sLeptin R	P48357	3953	LEPR	-359.01	2058.63	-3.09202	0.00238833	0.0318625	-4.57714
SL002506	Urokinase plasminogen activator surface receptor	suPAR	Q03405	5329	PLAUR	-833.774	7981.34	-3.07487	0.00252091	0.0331876	-4.57735
SL004365	Tumor necrosis factor ligand superfamily member 12	TWEAK	O43508	407977	TNFSF12	128.082	1629.18	3.07194	0.0025442	0.0331876	-4.57738
SL000398	Cytochrome P450 3A4	Cytochrome P450 3A4	P08684	1576	CYP3A4	228.505	2965.25	3.06402	0.00260823	0.0336491	-4.57748
SL011191	Protein phosphatase inhibitor 2	IPP2	P41236	5504	PPP1R2	612.23	6150.63	3.05794	0.00265834	0.0339228	-4.57755
SL007015	Carbohydrate sulfotransferase 1	CHST1	O43916	8534	CHST1	115.296	2147.81	3.04816	0.00274096	0.0346009	-4.57767
SL002662	Coagulation Factor XI	Coagulation Factor XI	P03951	2160	F11	356.595	4144.78	3.02458	0.00294977	0.0368408	-4.57796
SL000474	Interleukin-16	IL-16	Q14005	3603	IL16	-2849.74	25510.7	-2.98951	0.00328768	0.0406288	-4.57838
SL003161	Serpin B5	Maspin	P36952	5268	SERPINB5	-64.1792	769.114	-2.98117	0.00337314	0.0407214	-4.57848
SL010108	Eukaryotic translation initiation factor 4E-binding protein 1	4EBP1	Q13541	1978	EIF4EBP1	415.771	1736.72	2.97726	0.00341391	0.0407214	-4.57852
SL007136	CCAAT/enhancer-binding protein beta	CEBPB	P17676	1051	CEBPB	93.5926	1498.47	2.97366	0.00345176	0.0407214	-4.57857
SL007680	Roundabout homolog 2	ROBO2	Q9HCK4	6092	ROBO2	439.2	4144.63	2.97231	0.00346618	0.0407214	-4.57858
SL009045	Ectonucleotide pyrophosphatase/phosphodiesterase family member 7	ENPP7	Q6UWV6	339221	ENPP7	1284.52	3534.56	2.97154	0.00347427	0.0407214	-4.57859
SL005218	Sialic acid-binding Ig-like lectin 7	Siglec-7	Q9Y286	27036	SIGLEC7	-104.35	1184.71	-2.96883	0.00350328	0.0407214	-4.57862
SL003326	C-X-C motif chemokine 11	I-TAC	O14625	6373	CXCL11	-1216.26	2979.7	-2.96384	0.00355728	0.0409436	-4.57868
SL012455	Lysyl oxidase homolog 3	LOXL3	P58215	84695	LOXL3	3663.49	19153.9	2.95772	0.00362442	0.0413114	-4.57876
SL006970	Delta-like protein 1	DLL1	O00548	28514	DLL1	170.598	1821.34	2.95138	0.00369527	0.0417139	-4.57883
SL011532	Persulfide dioxygenase ETHE1, mitochondrial	ETHE1	O95571	23474	ETHE1	71.9014	1504.94	2.94285	0.00379261	0.042405	-4.57893
SL023702	Synphilin-1	SNCAP	Q9Y6H5	9627	SNCAIP	4269.4	3914.76	2.93043	0.00393841	0.0436197	-4.57908
SL021546	Ferritin heavy polypeptide-like 17	FHL17	Q9BXU8	53940	FTHL17	1868.87	2814.51	2.92412	0.00401448	0.0440468	-4.57915
SL025782	CXADR-like membrane protein:Extracellular domain	ACAM:ECD	Q9H6B4	79827	CLMP	-53.7852	1331.66	-2.90694	0.00422853	0.0459656	-4.57935
SL003305	Interleukin-2 receptor subunit alpha	IL-2 sRa	P01589	3559	IL2RA	-432.486	1336.72	-2.8805	0.00457836	0.0491568	-4.57966
SL012886	Collectin-10	COL10	Q9Y6Z7	10584	COLEC10	134.701	2771.2	2.87851	0.00460583	0.0491568	-4.57969
SL005084	Periostin	Periostin	Q15063	10631	POSTN	1101.03	8547.56	2.87311	0.00468087	0.0495076	-4.57975
SL014129	Heparan-sulfate 6-O-sulfotransferase 1	H6ST1	O60243	9394	HS6ST1	129.969	1795.83	2.86827	0.00474897	0.0497794	-4.5798
