## Supplementary material for "Deciphering Risk of Recurrent Bone Stress Injury in Female Runners Using Serum Proteomics Analysis and Predictive Models": Data Table S6

### Sheet: supplemental_table_5
Pathway Results								Associated Genes
ID	Pathway Name	Size	Leading Edge Number	Enrichment Score	Normalized Enrichment Score	P Value	FDR	Gene Symbol	Gene Name	Entrez Gene	Score
R-HSA-1280218	Adaptive Immune System	9	7	-0.54	-1.92	0.008767	0.02884	FCGR2B	Fc fragment of IgG receptor IIb	2213	-547.56
								SIGLEC7	sialic acid binding Ig like lectin 7	27036	-104.35
								SIGLEC9	sialic acid binding Ig like lectin 9	27180	-1403.05
								LILRA5	leukocyte immunoglobulin like receptor A5	353514	-297.732
								SELL	selectin L	6402	-1229.77
								ERAP2	endoplasmic reticulum aminopeptidase 2	64167	-252.238
								TAPBP	TAP binding protein	6892	-558.028
R-HSA-140877	Formation of Fibrin Clot (Clotting Cascade)	6	5	0.81	2.41	0.0002006	0.005906	A2M	alpha-2-macroglobulin	2	6612.61
								F2	coagulation factor II, thrombin	2147	8197.78
								F7	coagulation factor VII	2155	14323.6
								KLKB1	kallikrein B1	3818	5986.82
								PROC	protein C, inactivator of coagulation factors Va and VIIIa	5624	6673.02
R-HSA-109582	Hemostasis	12	7	0.49	1.98	0.005978	0.04071	A2M	alpha-2-macroglobulin	2	6612.61
								F2	coagulation factor II, thrombin	2147	8197.78
								F7	coagulation factor VII	2155	14323.6
								KLKB1	kallikrein B1	3818	5986.82
								PDGFA	platelet derived growth factor subunit A	5154	1734.68
								SERPINA1	serpin family A member 1	5265	6698.5
								PROC	protein C, inactivator of coagulation factors Va and VIIIa	5624	6673.02
R-HSA-168256	Immune System	37	24	-0.45	-2.71	0.0002032	0.0001633	CST3	cystatin C	1471	-229.166
								FCGR2A	Fc fragment of IgG receptor IIa	2212	-1043.63
								FCGR2B	Fc fragment of IgG receptor IIb	2213	-547.56
								FCGR3B	Fc fragment of IgG receptor IIIb	2215	-479.361
								SIGLEC7	sialic acid binding Ig like lectin 7	27036	-104.35
								SIGLEC9	sialic acid binding Ig like lectin 9	27180	-1403.05
								CXCL2	C-X-C motif chemokine ligand 2	2920	-3171.46
								LILRA5	leukocyte immunoglobulin like receptor A5	353514	-297.732
								IL2RA	interleukin 2 receptor subunit alpha	3559	-432.486
								FASLG	Fas ligand	356	-83.5986
								IL5RA	interleukin 5 receptor subunit alpha	3568	-296.669
								IL10RA	interleukin 10 receptor subunit alpha	3587	86.5538
								IL15	interleukin 15	3600	-116.932
								IL16	interleukin 16	3603	-2849.74
								CXCL10	C-X-C motif chemokine ligand 10	3627	-179.158
								CD46	CD46 molecule	4179	-306.742
								PLAUR	plasminogen activator, urokinase receptor	5329	-833.774
								PRSS2	serine protease 2	5645	-571.287
								CCL3	C-C motif chemokine ligand 3	6348	-83.0595
								SELL	selectin L	6402	-1229.77
								IFIH1	interferon induced with helicase C domain 1	64135	73.4358
								ERAP2	endoplasmic reticulum aminopeptidase 2	64167	-252.238
								TAPBP	TAP binding protein	6892	-558.028
								TNFRSF1B	TNF receptor superfamily member 1B	7133	-1390.67
R-HSA-168249	Innate Immune System	15	9	-0.41	-1.82	0.01576	0.03481	CST3	cystatin C	1471	-229.166
								FCGR2A	Fc fragment of IgG receptor IIa	2212	-1043.63
								FCGR3B	Fc fragment of IgG receptor IIIb	2215	-479.361
								SIGLEC9	sialic acid binding Ig like lectin 9	27180	-1403.05
								CD46	CD46 molecule	4179	-306.742
								PLAUR	plasminogen activator, urokinase receptor	5329	-833.774
								PRSS2	serine protease 2	5645	-571.287
								SELL	selectin L	6402	-1229.77
								TNFRSF1B	TNF receptor superfamily member 1B	7133	-1390.67
R-HSA-6783783	Interleukin-10 signaling	5	5	-0.68	-1.87	0.01087	0.03104	CXCL2	C-X-C motif chemokine ligand 2	2920	-3171.46
								IL10RA	interleukin 10 receptor subunit alpha	3587	86.5538
								CXCL10	C-X-C motif chemokine ligand 10	3627	-179.158
								CCL3	C-C motif chemokine ligand 3	6348	-83.0595
								TNFRSF1B	TNF receptor superfamily member 1B	7133	-1390.67
R-HSA-140837	Intrinsic Pathway of Fibrin Clot Formation	5	4	0.77	2.1	0.002207	0.02841	A2M	alpha-2-macroglobulin	2	6612.61
								F2	coagulation factor II, thrombin	2147	8197.78
								KLKB1	kallikrein B1	3818	5986.82
								PROC	protein C, inactivator of coagulation factors Va and VIIIa	5624	6673.02
R-HSA-6798695	Neutrophil degranulation	9	8	-0.7	-2.5	0.0002012	0.0006531	CST3	cystatin C	1471	-229.166
								FCGR2A	Fc fragment of IgG receptor IIa	2212	-1043.63
								FCGR3B	Fc fragment of IgG receptor IIIb	2215	-479.361
								SIGLEC9	sialic acid binding Ig like lectin 9	27180	-1403.05
								PLAUR	plasminogen activator, urokinase receptor	5329	-833.774
								PRSS2	serine protease 2	5645	-571.287
								SELL	selectin L	6402	-1229.77
								TNFRSF1B	TNF receptor superfamily member 1B	7133	-1390.67
R-HSA-449147	Signaling by Interleukins	14	11	-0.46	-1.96	0.009407	0.02985	CXCL2	C-X-C motif chemokine ligand 2	2920	-3171.46
								BIRC5	baculoviral IAP repeat containing 5	332	108.403
								IL2RA	interleukin 2 receptor subunit alpha	3559	-432.486
								FASLG	Fas ligand	356	-83.5986
								IL5RA	interleukin 5 receptor subunit alpha	3568	-296.669
								IL10RA	interleukin 10 receptor subunit alpha	3587	86.5538
								IL15	interleukin 15	3600	-116.932
								IL16	interleukin 16	3603	-2849.74
								CXCL10	C-X-C motif chemokine ligand 10	3627	-179.158
								CCL3	C-C motif chemokine ligand 3	6348	-83.0595
								TNFRSF1B	TNF receptor superfamily member 1B	7133	-1390.67
