## Supplementary material for "Deciphering Risk of Recurrent Bone Stress Injury in Female Runners Using Serum Proteomics Analysis and Predictive Models": Data Table S7

### Sheet: Contraceptive Type
Proteomic Features						sPLS-DA Component 1
SomaID	TargetFullName	Target	UniProt	EntrezGeneID	EntrezGeneSymbol	Loading Score
SL000271	Angiotensinogen	Angiotensinogen	P01019	183	AGT	-0.54
SL006777	Fetuin-B	FETUB	Q9UGM5	26998	FETUB	-0.51
SL005168	Growth hormone receptor	Growth hormone receptor	P10912	2690	GHR	-0.45
SL000590	Thyroxine-binding globulin	Thyroxine-Binding Globulin	P05543	6906	SERPINA7	-0.32
SL015180	Tudor-interacting repair regulator protein	SDOS	Q9BRJ7	84309	NUDT16L1	-0.19
SL003993	Bone morphogenetic protein 6	BMP-6	P22004	654	BMP6	0.18
SL004466	Heparin cofactor 2	Heparin cofactor II	P05546	3053	SERPIND1	-0.18
SL010378	Proto-oncogene tyrosine-protein kinase receptor Ret	RET	P07949	5979	RET	-0.16
SL003996	Bone morphogenetic protein 4	BMP-4	P12644	652	BMP4	0.15
SL013490	Brother of CDO	BOC	Q9BWV1	91653	BOC	0.11

### Sheet: BSI Grade
Proteomic Features						sPLS-DA Component 1
SomaID	TargetFullName	Target	UniProt	EntrezGeneID	EntrezGeneSymbol	Loading Score
SL003724	Glycogen synthase kinase-3 beta	GSK-3 beta	P49841	2932	GSK3B	-0.54
SL001775	Interleukin-15	IL-15	P40933	3600	IL15	-0.51
SL006448	Histidine-rich glycoprotein	HRG	P04196	3273	HRG	-0.45
SL011324	SET-binding protein	SETBP	Q9Y6X0	26040	SETBP1	-0.32
SL007655	NEDD4-like E3 ubiquitin-protein ligase WWP1	WWP1	Q9H0M0	11059	WWP1	-0.19
SL004134	CD27 antigen	CD27	P26842	939	CD27	0.18
SL013793	Tyrosine-protein kinase BLK	BLK	P51451	640	BLK	-0.18
SL015077	ADP-ribosylation factor GTPase-activating protein 1	ARFG1	Q8N6T3	55738	ARFGAP1	-0.16
SL005409	Glutaminyl-peptide cyclotransferase	Glutaminyl cyclase	Q16769	25797	QPCT	0.15
SL016462	Reticulon-1	RTN1	Q16799	6252	RTN1	0.11
